# Genetically predicted smoking behaviors on Graves’ disease: A two-sample mendelian randomization

**DOI:** 10.1101/2023.10.12.23296814

**Authors:** Mahdi Akbarzadeh, Maryam Pourganji, Arefeh Tabashiri, Sahand Tehrani Fateh, Mahdi Salarabedi, Danial Habibi, Aysan Moeinafshar, Amir Hossein Saeidian, Amir Hossein Ghanooni, Parisa Riahi, Maryam Zarkesh, Hakon Hakonarson, Majid Valizadeh, Fereidoun Azizi, Mehdi Hedayati, Maryam Sadat Daneshpour

**Author notes:** **Corresponding author: Maryam Sadat Daneshpour** (Ph.D.), Associate Professor. Cellular and Molecular Endocrine Research Center, Research Institute for Endocrine Sciences, Shahid Beheshti University of Medical Sciences.; P.O. Box: 19395-4763, 1985717413.

## Abstract

**Background/Aim:** The potential link between smoking and the susceptibility to Graves’ disease (GD) has been scrutinized in observational studies, yielding inconsistent results. We conducted a Mendelian randomization (MR) analysis to ascertain the causal relationship between smoking behaviors and the risk of GD.

**Method:** The data on smoking behaviors, including smoking initiation and lifetime smoking, were obtained from the published GWAS of individuals of European descent who participated in the GSCAN consortium. The genetic variants associated with Graves’ disease were identified using a GWAS of 458,620 participants of European descent from the UK Biobank.

**Results:** Our results show that smoking initiation was associated with GD [OR= 1.50, 95% CI (1.03,2.18), SE□=□0.199, P_beta_□=□0.031; Cochran’s Q=36.62, p=0.999, I^2^=0.0%; MR–Egger_intercept_= 0.003, p= 0.879], and lifetime smoking [OR□=□3.42, 95% CI (1.56, 7.50), SE□=□0.39, P_beta_<0.01; Cochran’s Q=62.68, p=0.99, I^2^=0.0%; Egger_intercept_=0.012, p=0.49]. All other MR methods, as well as sensitivity analysis results, were consistent in terms of betas and significance levels.

**Conclusion:** Our findings lend support to a causal relationship between smoking behaviors and the risk of Graves’ disease. These observations raise important questions about the role of smoking in the progression of GD. So, further investigation is clinically necessary to clarify the links between smoking and GD, which could inform health policy decisions aimed at reducing the risk of GD.
