## Supplementary material for "Genetically predicted smoking behaviors on Graves’ disease: A two-sample mendelian randomization": supplemantry tables

### Sheet: S1_Smoking Initiation
SNP	effect_allele.exposure	other_allele.exposure	effect_allele.outcome	other_allele.outcome	beta.exposure	beta.outcome	eaf.exposure	eaf.outcome	remove	palindromic	ambiguous	id.outcome	se.outcome	pval.outcome	outcome	mr_keep.outcome	pval_origin.outcome	data_source.outcome	pval.exposure	se.exposure	exposure	mr_keep.exposure	pval_origin.exposure	id.exposure	data_source.exposure	action	mr_keep	samplesize.outcome	F
rs10001365	A	G	A	G	-0.0249918	-0.0168	0.405	0.386287	FALSE	FALSE	FALSE	wKlseC	0.0357	0.6383	outcome	TRUE	reported	textfile	6.65e-12	0.00364155	exposure	TRUE	reported	Tq1nmA	textfile	2	TRUE	NA	47.1
rs1004787	A	G	A	G	0.0299231	0.0298	0.581	0.52999	FALSE	FALSE	FALSE	wKlseC	0.036	0.4084	outcome	TRUE	reported	textfile	5.27e-17	0.0035714	exposure	TRUE	reported	Tq1nmA	textfile	2	TRUE	NA	70.2
rs10114490	A	G	A	G	-0.0255148	-0.0475	0.198	0.814514	FALSE	FALSE	FALSE	wKlseC	0.042	0.258	outcome	TRUE	reported	textfile	1.81e-08	0.00453171	exposure	TRUE	reported	Tq1nmA	textfile	2	TRUE	NA	31.7
rs10159545	G	C	G	C	0.0262501	0.0175	0.375	0.347833	FALSE	TRUE	FALSE	wKlseC	0.0368	0.6341	outcome	TRUE	reported	textfile	1.84e-12	0.00372727	exposure	TRUE	reported	Tq1nmA	textfile	2	TRUE	NA	49.6
rs10233018	G	A	G	A	0.027069	-0.0387	0.503	0.504124	FALSE	FALSE	FALSE	wKlseC	0.0357	0.2779	outcome	TRUE	reported	textfile	2.75e-14	0.00355741	exposure	TRUE	reported	Tq1nmA	textfile	2	TRUE	NA	57.9
rs10260968	A	G	A	G	-0.0203218	-0.0095	0.597	0.589015	FALSE	FALSE	FALSE	wKlseC	0.0354	0.7884	outcome	TRUE	reported	textfile	1.75e-08	0.00360938	exposure	TRUE	reported	Tq1nmA	textfile	2	TRUE	NA	31.7
rs10279261	A	G	A	G	-0.0214194	0.0248	0.619	0.617712	FALSE	FALSE	FALSE	wKlseC	0.0365	0.4976	outcome	TRUE	reported	textfile	5e-09	0.00366263	exposure	TRUE	reported	Tq1nmA	textfile	2	TRUE	NA	34.2
rs10498846	T	C	T	C	0.0206103	-0.0106	0.473	0.507586	FALSE	FALSE	FALSE	wKlseC	0.0353	0.7629	outcome	TRUE	reported	textfile	6.62e-09	0.00355561	exposure	TRUE	reported	Tq1nmA	textfile	2	TRUE	NA	33.6
rs1050847	T	C	T	C	-0.0216231	-0.03	0.505	0.579015	FALSE	FALSE	FALSE	wKlseC	0.0353	0.3955	outcome	TRUE	reported	textfile	1.67e-09	0.00358893	exposure	TRUE	reported	Tq1nmA	textfile	2	TRUE	NA	36.3
rs10905461	C	T	C	T	-0.0239554	-0.0258	0.718	0.74435	FALSE	FALSE	FALSE	wKlseC	0.0453	0.5697	outcome	TRUE	reported	textfile	7.35e-09	0.00414505	exposure	TRUE	reported	Tq1nmA	textfile	2	TRUE	NA	33.4
rs11057005	G	A	G	A	-0.0209298	-0.0063	0.43	0.437791	FALSE	FALSE	FALSE	wKlseC	0.0354	0.8589	outcome	TRUE	reported	textfile	4.85e-09	0.00357892	exposure	TRUE	reported	Tq1nmA	textfile	2	TRUE	NA	34.2
rs11078713	G	A	G	A	-0.0201721	0.0185	0.454	0.417678	FALSE	FALSE	FALSE	wKlseC	0.0356	0.6025	outcome	TRUE	reported	textfile	2.23e-08	0.00360561	exposure	TRUE	reported	Tq1nmA	textfile	2	TRUE	NA	31.3
rs1154693	G	A	G	A	0.0326217	0.0139	0.856	0.851351	FALSE	FALSE	FALSE	wKlseC	0.0442	0.7528	outcome	TRUE	reported	textfile	3.12e-11	0.00491232	exposure	TRUE	reported	Tq1nmA	textfile	2	TRUE	NA	44.1
rs11658881	G	A	G	A	0.0201357	0.0209	0.418	0.420107	FALSE	FALSE	FALSE	wKlseC	0.036	0.5612	outcome	TRUE	reported	textfile	2.43e-08	0.00361066	exposure	TRUE	reported	Tq1nmA	textfile	2	TRUE	NA	31.1
rs11712680	C	A	C	A	-0.0270476	-0.0247	0.174	0.18651	FALSE	FALSE	FALSE	wKlseC	0.049	0.6139	outcome	TRUE	reported	textfile	3.51e-09	0.00457843	exposure	TRUE	reported	Tq1nmA	textfile	2	TRUE	NA	34.9
rs117143374	C	T	C	T	0.0292897	0.0107	0.12	0.142084	FALSE	FALSE	FALSE	wKlseC	0.0549	0.8455	outcome	TRUE	reported	textfile	2.76e-08	0.00526909	exposure	TRUE	reported	Tq1nmA	textfile	2	TRUE	NA	30.9
rs11721059	T	C	T	C	0.0199357	0.0272	0.474	0.46898	FALSE	FALSE	FALSE	wKlseC	0.0352	0.4392	outcome	TRUE	reported	textfile	2.17e-08	0.00356335	exposure	TRUE	reported	Tq1nmA	textfile	2	TRUE	NA	31.3
rs11768481	A	C	A	C	-0.0232017	-0.0553	0.347	0.332761	FALSE	FALSE	FALSE	wKlseC	0.0706	0.4329	outcome	TRUE	reported	textfile	7e-10	0.00376381	exposure	TRUE	reported	Tq1nmA	textfile	2	TRUE	NA	38
rs11872397	A	G	A	G	-0.0247725	0.0214	0.252	0.25968	FALSE	FALSE	FALSE	wKlseC	0.0419	0.6098	outcome	TRUE	reported	textfile	1.43e-09	0.00409477	exposure	TRUE	reported	Tq1nmA	textfile	2	TRUE	NA	36.6
rs12027999	C	T	C	T	-0.0330855	0.126	0.124	0.125959	FALSE	FALSE	FALSE	wKlseC	0.0996	0.2058	outcome	TRUE	reported	textfile	5.76e-10	0.00533915	exposure	TRUE	reported	Tq1nmA	textfile	2	TRUE	NA	38.4
rs12042107	C	T	C	T	-0.0222834	0.0291	0.527	0.549929	FALSE	FALSE	FALSE	wKlseC	0.036	0.4185	outcome	TRUE	reported	textfile	4.22e-10	0.0035682	exposure	TRUE	reported	Tq1nmA	textfile	2	TRUE	NA	39
rs12112638	G	A	G	A	-0.024526	-0.1027	0.275	0.263307	FALSE	FALSE	FALSE	wKlseC	0.0393	0.009026	outcome	TRUE	reported	textfile	1.34e-09	0.00404299	exposure	TRUE	reported	Tq1nmA	textfile	2	TRUE	NA	36.8
rs12186738	T	G	T	G	-0.0332644	0.0938	0.154	0.142706	FALSE	FALSE	FALSE	wKlseC	0.05	0.06063	outcome	TRUE	reported	textfile	3.42e-11	0.00502051	exposure	TRUE	reported	Tq1nmA	textfile	2	TRUE	NA	43.9
rs12333760	C	T	C	T	-0.0290467	0.0367	0.204	0.16478	FALSE	FALSE	FALSE	wKlseC	0.0432	0.3956	outcome	TRUE	reported	textfile	1.44e-09	0.00480127	exposure	TRUE	reported	Tq1nmA	textfile	2	TRUE	NA	36.6
rs12356821	C	G	C	G	0.03937	0.0707	0.14	0.148658	FALSE	TRUE	FALSE	wKlseC	0.0491	0.1498	outcome	TRUE	reported	textfile	6.27e-15	0.0050491	exposure	TRUE	reported	Tq1nmA	textfile	2	TRUE	NA	60.8
rs12441907	A	C	A	C	-0.0292051	-0.0209	0.186	0.189156	FALSE	FALSE	FALSE	wKlseC	0.0453	0.6451	outcome	TRUE	reported	textfile	1.06e-10	0.00452262	exposure	TRUE	reported	Tq1nmA	textfile	2	TRUE	NA	41.7
rs12474587	T	G	T	G	0.0276329	0.0262	0.404	0.450817	FALSE	FALSE	FALSE	wKlseC	0.0364	0.4727	outcome	TRUE	reported	textfile	1.25e-14	0.00358234	exposure	TRUE	reported	Tq1nmA	textfile	2	TRUE	NA	59.5
rs12545053	G	A	G	A	0.0202808	0.008	0.397	0.403094	FALSE	FALSE	FALSE	wKlseC	0.0357	0.8225	outcome	TRUE	reported	textfile	2.43e-08	0.00363668	exposure	TRUE	reported	Tq1nmA	textfile	2	TRUE	NA	31.1
rs12632110	G	A	G	A	-0.0233768	-0.0143	0.647	0.658084	FALSE	FALSE	FALSE	wKlseC	0.0384	0.7087	outcome	TRUE	reported	textfile	4.78e-10	0.00375292	exposure	TRUE	reported	Tq1nmA	textfile	2	TRUE	NA	38.8
rs12923427	T	C	T	C	-0.0239087	-0.0371	0.204	0.22614	FALSE	FALSE	FALSE	wKlseC	0.0531	0.4844	outcome	TRUE	reported	textfile	4.44e-08	0.0043724	exposure	TRUE	reported	Tq1nmA	textfile	2	TRUE	NA	29.9
rs13030994	A	G	A	G	0.0360925	-0.021	0.485	0.482407	FALSE	FALSE	FALSE	wKlseC	0.0354	0.5523	outcome	TRUE	reported	textfile	3.56e-24	0.0035563	exposure	TRUE	reported	Tq1nmA	textfile	2	TRUE	NA	103
rs13145728	C	G	C	G	-0.0232512	-0.0121	0.358	0.382072	FALSE	TRUE	FALSE	wKlseC	0.0364	0.7404	outcome	TRUE	reported	textfile	2.14e-10	0.00366263	exposure	TRUE	reported	Tq1nmA	textfile	2	TRUE	NA	40.3
rs13261666	T	G	T	G	-0.0268946	-0.0334	0.522	0.504161	FALSE	FALSE	FALSE	wKlseC	0.0351	0.3417	outcome	TRUE	reported	textfile	3.9e-14	0.00355604	exposure	TRUE	reported	Tq1nmA	textfile	2	TRUE	NA	57.2
rs134529	C	T	C	T	-0.019984	0.0144	0.349	0.38231	FALSE	FALSE	FALSE	wKlseC	0.037	0.6973	outcome	TRUE	reported	textfile	4.85e-08	0.00366078	exposure	TRUE	reported	Tq1nmA	textfile	2	TRUE	NA	29.8
rs1385108	T	C	T	C	0.0246617	0.0325	0.239	0.242663	FALSE	FALSE	FALSE	wKlseC	0.0396	0.4115	outcome	TRUE	reported	textfile	3e-09	0.00415673	exposure	TRUE	reported	Tq1nmA	textfile	2	TRUE	NA	35.2
rs1435741	A	G	A	G	0.0294151	0.0382	0.425	0.42961	FALSE	FALSE	FALSE	wKlseC	0.0361	0.2906	outcome	TRUE	reported	textfile	2.64e-16	0.00359095	exposure	TRUE	reported	Tq1nmA	textfile	2	TRUE	NA	67.1
rs1445649	C	T	C	T	0.0239932	-0.0485	0.525	0.537904	FALSE	FALSE	FALSE	wKlseC	0.0351	0.1674	outcome	TRUE	reported	textfile	1.68e-11	0.00356484	exposure	TRUE	reported	Tq1nmA	textfile	2	TRUE	NA	45.3
rs1518393	C	A	C	A	0.0205357	0.0723	0.631	0.614506	FALSE	FALSE	FALSE	wKlseC	0.0687	0.2926	outcome	TRUE	reported	textfile	2.03e-08	0.00365894	exposure	TRUE	reported	Tq1nmA	textfile	2	TRUE	NA	31.5
rs1555445	T	A	T	A	0.0225548	0.0328	0.337	0.309661	FALSE	TRUE	FALSE	wKlseC	0.0362	0.3655	outcome	TRUE	reported	textfile	3.65e-09	0.0038234	exposure	TRUE	reported	Tq1nmA	textfile	2	TRUE	NA	34.8
rs1565735	A	T	A	T	-0.037618	-0.0056	0.212	0.201704	FALSE	TRUE	FALSE	wKlseC	0.0481	0.9068	outcome	TRUE	reported	textfile	3.42e-17	0.0044613	exposure	TRUE	reported	Tq1nmA	textfile	2	TRUE	NA	71.1
rs1899896	T	C	T	C	0.0264481	0.0457	0.286	0.297645	FALSE	FALSE	FALSE	wKlseC	0.0395	0.2473	outcome	TRUE	reported	textfile	1.04e-11	0.00388691	exposure	TRUE	reported	Tq1nmA	textfile	2	TRUE	NA	46.3
rs1971318	T	C	T	C	0.0285074	-0.0374	0.141	0.158654	FALSE	FALSE	FALSE	wKlseC	0.0525	0.477	outcome	TRUE	reported	textfile	7.06e-09	0.00492533	exposure	TRUE	reported	Tq1nmA	textfile	2	TRUE	NA	33.5
rs2046850	T	C	T	C	-0.0248139	0.0094	0.187	0.194456	FALSE	FALSE	FALSE	wKlseC	0.0405	0.8174	outcome	TRUE	reported	textfile	3.03e-08	0.00447842	exposure	TRUE	reported	Tq1nmA	textfile	2	TRUE	NA	30.7
rs2050586	C	G	C	G	-0.0205467	-0.0234	0.355	0.360282	FALSE	TRUE	FALSE	wKlseC	0.0375	0.5327	outcome	TRUE	reported	textfile	3e-08	0.00370828	exposure	TRUE	reported	Tq1nmA	textfile	2	TRUE	NA	30.7
rs2107300	G	C	G	C	-0.027201	0.0365	0.845	0.843107	FALSE	TRUE	FALSE	wKlseC	0.0494	0.4603	outcome	TRUE	reported	textfile	3.27e-08	0.00492533	exposure	TRUE	reported	Tq1nmA	textfile	2	TRUE	NA	30.5
rs222449	T	A	T	A	-0.0253208	-0.0068	0.793	0.802317	FALSE	TRUE	FALSE	wKlseC	0.0425	0.8724	outcome	TRUE	reported	textfile	1.08e-08	0.00442796	exposure	TRUE	reported	Tq1nmA	textfile	2	TRUE	NA	32.7
rs2378662	A	G	A	G	0.0209482	-0.0278	0.556	0.542126	FALSE	FALSE	FALSE	wKlseC	0.0354	0.4316	outcome	TRUE	reported	textfile	4.16e-09	0.00356645	exposure	TRUE	reported	Tq1nmA	textfile	2	TRUE	NA	34.5
rs240963	C	T	C	T	-0.0410444	-0.0101	0.836	0.84064	FALSE	FALSE	FALSE	wKlseC	0.045	0.823	outcome	TRUE	reported	textfile	2.16e-17	0.00483712	exposure	TRUE	reported	Tq1nmA	textfile	2	TRUE	NA	72
rs266047	A	G	A	G	-0.0305098	-0.0408	0.529	0.534796	FALSE	FALSE	FALSE	wKlseC	0.0352	0.2467	outcome	TRUE	reported	textfile	3.36e-16	0.00373855	exposure	TRUE	reported	Tq1nmA	textfile	2	TRUE	NA	66.6
rs292071	C	T	C	T	0.0235822	-0.0201	0.244	0.275668	FALSE	FALSE	FALSE	wKlseC	0.0424	0.6348	outcome	TRUE	reported	textfile	4.08e-09	0.00400909	exposure	TRUE	reported	Tq1nmA	textfile	2	TRUE	NA	34.6
rs3001723	A	G	A	G	0.0335118	-0.0549	0.321	0.299803	FALSE	FALSE	FALSE	wKlseC	0.0394	0.164	outcome	TRUE	reported	textfile	8.12e-18	0.0038983	exposure	TRUE	reported	Tq1nmA	textfile	2	TRUE	NA	73.9
rs301805	G	T	G	T	0.0214679	-0.0509	0.559	0.586401	FALSE	FALSE	FALSE	wKlseC	0.0366	0.1638	outcome	TRUE	reported	textfile	2.8e-09	0.00361329	exposure	TRUE	reported	Tq1nmA	textfile	2	TRUE	NA	35.3
rs35702515	T	G	T	G	0.0252442	-0.0231	0.162	0.235308	FALSE	FALSE	FALSE	wKlseC	0.0453	0.6104	outcome	TRUE	reported	textfile	2.43e-09	0.00423093	exposure	TRUE	reported	Tq1nmA	textfile	2	TRUE	NA	35.6
rs3800227	G	A	G	A	0.0228121	0.0145	0.701	0.744008	FALSE	FALSE	FALSE	wKlseC	0.0384	0.7047	outcome	TRUE	reported	textfile	1.93e-08	0.00405809	exposure	TRUE	reported	Tq1nmA	textfile	2	TRUE	NA	31.6
rs3904512	A	G	A	G	-0.0211589	0.0257	0.429	0.450464	FALSE	FALSE	FALSE	wKlseC	0.0358	0.4741	outcome	TRUE	reported	textfile	3.23e-09	0.0035765	exposure	TRUE	reported	Tq1nmA	textfile	2	TRUE	NA	35
rs4044321	G	A	G	A	-0.0278417	-0.0355	0.642	0.640111	FALSE	FALSE	FALSE	wKlseC	0.0369	0.3355	outcome	TRUE	reported	textfile	6.08e-14	0.00371058	exposure	TRUE	reported	Tq1nmA	textfile	2	TRUE	NA	56.3
rs4236259	G	T	G	T	-0.0247689	0.0586	0.499	0.490745	FALSE	FALSE	FALSE	wKlseC	0.0354	0.09745	outcome	TRUE	reported	textfile	3.35e-12	0.00355661	exposure	TRUE	reported	Tq1nmA	textfile	2	TRUE	NA	48.5
rs4523689	G	A	G	A	-0.0206091	0.0068	0.408	0.392472	FALSE	FALSE	FALSE	wKlseC	0.0356	0.8476	outcome	TRUE	reported	textfile	1.55e-08	0.00364321	exposure	TRUE	reported	Tq1nmA	textfile	2	TRUE	NA	32
rs4543592	C	T	C	T	0.0219314	-0.0015	0.468	0.479505	FALSE	FALSE	FALSE	wKlseC	0.0357	0.9661	outcome	TRUE	reported	textfile	7.46e-10	0.00356244	exposure	TRUE	reported	Tq1nmA	textfile	2	TRUE	NA	37.9
rs4571506	T	C	T	C	-0.0275747	0.0579	0.492	0.456878	FALSE	FALSE	FALSE	wKlseC	0.0353	0.1013	outcome	TRUE	reported	textfile	1.09e-14	0.00356881	exposure	TRUE	reported	Tq1nmA	textfile	2	TRUE	NA	59.7
rs4674993	G	A	G	A	-0.0252122	0.0368	0.207	0.198866	FALSE	FALSE	FALSE	wKlseC	0.0454	0.4179	outcome	TRUE	reported	textfile	1.32e-08	0.00443619	exposure	TRUE	reported	Tq1nmA	textfile	2	TRUE	NA	32.3
rs4759228	C	G	C	G	-0.0216913	0.0321	0.27	0.296909	FALSE	TRUE	FALSE	wKlseC	0.0402	0.425	outcome	TRUE	reported	textfile	3.58e-08	0.00393413	exposure	TRUE	reported	Tq1nmA	textfile	2	TRUE	NA	30.4
rs4785836	C	T	C	T	-0.0204704	-0.0459	0.398	0.376295	FALSE	FALSE	FALSE	wKlseC	0.0357	0.1994	outcome	TRUE	reported	textfile	2.26e-08	0.00365894	exposure	TRUE	reported	Tq1nmA	textfile	2	TRUE	NA	31.3
rs56820925	T	C	T	C	-0.0218638	0.053	0.347	0.634144	FALSE	FALSE	FALSE	wKlseC	0.0365	0.1469	outcome	TRUE	reported	textfile	1.73e-08	0.00387715	exposure	TRUE	reported	Tq1nmA	textfile	2	TRUE	NA	31.8
rs6265	T	C	T	C	-0.0317863	-0.0085	0.203	0.188892	FALSE	FALSE	FALSE	wKlseC	0.0473	0.8567	outcome	TRUE	reported	textfile	3.77e-12	0.00457843	exposure	TRUE	reported	Tq1nmA	textfile	2	TRUE	NA	48.2
rs6433897	C	T	C	T	0.0224483	-0.1111	0.754	0.736882	FALSE	FALSE	FALSE	wKlseC	0.0403	0.005806	outcome	TRUE	reported	textfile	3.16e-08	0.00405809	exposure	TRUE	reported	Tq1nmA	textfile	2	TRUE	NA	30.6
rs6669839	T	C	T	C	0.0260041	0.0126	0.204	0.209839	FALSE	FALSE	FALSE	wKlseC	0.0437	0.7728	outcome	TRUE	reported	textfile	3.36e-09	0.0043955	exposure	TRUE	reported	Tq1nmA	textfile	2	TRUE	NA	35
rs6728726	C	T	C	T	0.0354486	-0.0037	0.829	0.827531	FALSE	FALSE	FALSE	wKlseC	0.047	0.9365	outcome	TRUE	reported	textfile	6.73e-14	0.00473279	exposure	TRUE	reported	Tq1nmA	textfile	2	TRUE	NA	56.1
rs6788098	T	A	T	A	-0.0313461	-0.0103	0.623	0.62825	FALSE	TRUE	FALSE	wKlseC	0.0383	0.7886	outcome	TRUE	reported	textfile	1.91e-17	0.00368905	exposure	TRUE	reported	Tq1nmA	textfile	2	TRUE	NA	72.2
rs6893752	G	A	G	A	-0.0240995	0.0172	0.766	0.741253	FALSE	FALSE	FALSE	wKlseC	0.0406	0.6724	outcome	TRUE	reported	textfile	3.25e-09	0.00407356	exposure	TRUE	reported	Tq1nmA	textfile	2	TRUE	NA	35
rs7197072	T	C	T	C	-0.0247672	0.0489	0.238	0.226172	FALSE	FALSE	FALSE	wKlseC	0.0381	0.1984	outcome	TRUE	reported	textfile	2.77e-09	0.0041686	exposure	TRUE	reported	Tq1nmA	textfile	2	TRUE	NA	35.3
rs7224742	T	C	T	C	-0.0207099	0.0257	0.595	0.619816	FALSE	FALSE	FALSE	wKlseC	0.0368	0.4846	outcome	TRUE	reported	textfile	1.43e-08	0.00365532	exposure	TRUE	reported	Tq1nmA	textfile	2	TRUE	NA	32.1
rs72789632	T	C	T	C	-0.0328856	0.0937	0.12	0.130506	FALSE	FALSE	FALSE	wKlseC	0.0598	0.1171	outcome	TRUE	reported	textfile	5.02e-10	0.00528628	exposure	TRUE	reported	Tq1nmA	textfile	2	TRUE	NA	38.7
rs7322872	T	C	T	C	-0.0255713	-0.0522	0.782	0.79027	FALSE	FALSE	FALSE	wKlseC	0.0816	0.5225	outcome	TRUE	reported	textfile	3.58e-09	0.00433474	exposure	TRUE	reported	Tq1nmA	textfile	2	TRUE	NA	34.8
rs7555507	T	C	T	C	-0.0241444	-0.0153	0.496	0.514964	FALSE	FALSE	FALSE	wKlseC	0.0351	0.6626	outcome	TRUE	reported	textfile	1.14e-11	0.00355604	exposure	TRUE	reported	Tq1nmA	textfile	2	TRUE	NA	46.1
rs76214862	C	A	C	A	-0.0249903	0.07	0.202	0.187044	FALSE	FALSE	FALSE	wKlseC	0.0424	0.09857	outcome	TRUE	reported	textfile	3.99e-08	0.00454745	exposure	TRUE	reported	Tq1nmA	textfile	2	TRUE	NA	30.2
rs7631735	T	G	T	G	0.0202273	-0.1235	0.603	0.600431	FALSE	FALSE	FALSE	wKlseC	0.0679	0.069	outcome	TRUE	reported	textfile	2.79e-08	0.00364471	exposure	TRUE	reported	Tq1nmA	textfile	2	TRUE	NA	30.8
rs76608582	A	C	A	C	-0.0495575	-0.0046	0.0389	0.0476925	FALSE	FALSE	FALSE	wKlseC	0.0789	0.9537	outcome	TRUE	reported	textfile	1.94e-09	0.00825958	exposure	TRUE	reported	Tq1nmA	textfile	2	TRUE	NA	36
rs7929518	G	A	G	A	0.0242377	-0.0356	0.765	0.781391	FALSE	FALSE	FALSE	wKlseC	0.0407	0.3818	outcome	TRUE	reported	textfile	1.56e-08	0.00428466	exposure	TRUE	reported	Tq1nmA	textfile	2	TRUE	NA	32
rs7938812	G	T	G	T	0.0437914	-0.019	0.424	0.386406	FALSE	FALSE	FALSE	wKlseC	0.0364	0.6021	outcome	TRUE	reported	textfile	2.71e-33	0.00363668	exposure	TRUE	reported	Tq1nmA	textfile	2	TRUE	NA	145
rs7969559	G	A	G	A	-0.0243756	-0.0638	0.688	0.722578	FALSE	FALSE	FALSE	wKlseC	0.0374	0.08776	outcome	TRUE	reported	textfile	7.31e-10	0.00395946	exposure	TRUE	reported	Tq1nmA	textfile	2	TRUE	NA	37.9
rs9401770	A	G	A	G	0.0277307	0.0319	0.273	0.268678	FALSE	FALSE	FALSE	wKlseC	0.0381	0.4024	outcome	TRUE	reported	textfile	3.47e-12	0.003986	exposure	TRUE	reported	Tq1nmA	textfile	2	TRUE	NA	48.4
rs9423279	G	C	G	C	-0.0205132	-0.0886	0.641	0.657019	FALSE	TRUE	FALSE	wKlseC	0.0366	0.0155	outcome	TRUE	reported	textfile	3.21e-08	0.00370828	exposure	TRUE	reported	Tq1nmA	textfile	2	TRUE	NA	30.6
rs993700	C	T	C	T	-0.025928	0.0088	0.766	0.777798	FALSE	FALSE	FALSE	wKlseC	0.0417	0.8334	outcome	TRUE	reported	textfile	1.53e-09	0.00429163	exposure	TRUE	reported	Tq1nmA	textfile	2	TRUE	NA	36.5

### Sheet: S2_Lifetime Smoking
SNP	effect_allele.exposure	other_allele.exposure	effect_allele.outcome	other_allele.outcome	beta.exposure	beta.outcome	eaf.exposure	eaf.outcome	remove	palindromic	ambiguous	id.outcome	se.outcome	pval.outcome	outcome	mr_keep.outcome	pval_origin.outcome	data_source.outcome	se.exposure	pval.exposure	exposure	mr_keep.exposure	pval_origin.exposure	id.exposure	data_source.exposure	action	mr_keep	samplesize.outcome	F
rs10052591	C	T	C	T	0.00839979	0.0431	0.573358	0.426853	FALSE	FALSE	FALSE	Tlmzdq	0.0359	0.2294	outcome	TRUE	reported	textfile	0.00140216	2.1e-09	exposure	TRUE	reported	WHewoY	textfile	2	TRUE	NA	35.9
rs10226228	G	A	G	A	-0.0114099	0.0198	0.62964	0.369693	FALSE	FALSE	FALSE	Tlmzdq	0.0382	0.6041	outcome	TRUE	reported	textfile	0.00143702	2e-15	exposure	TRUE	reported	WHewoY	textfile	2	TRUE	NA	63
rs10282292	T	C	T	C	0.00896219	-0.064	0.361838	0.640038	FALSE	FALSE	FALSE	Tlmzdq	0.0365	0.0794	outcome	TRUE	reported	textfile	0.0014469	5.9e-10	exposure	TRUE	reported	WHewoY	textfile	2	TRUE	NA	38.4
rs1050847	T	C	T	C	0.00797046	-0.03	0.425845	0.579015	FALSE	FALSE	FALSE	Tlmzdq	0.0353	0.3955	outcome	TRUE	reported	textfile	0.00140503	1.4e-08	exposure	TRUE	reported	WHewoY	textfile	2	TRUE	NA	32.2
rs10879871	G	T	G	T	-0.00957988	-0.0139	0.343436	0.660416	FALSE	FALSE	FALSE	Tlmzdq	0.0368	0.7056	outcome	TRUE	reported	textfile	0.00145803	5e-11	exposure	TRUE	reported	WHewoY	textfile	2	TRUE	NA	43.2
rs10918701	A	G	A	G	0.00802389	0.0399	0.372247	0.630164	FALSE	FALSE	FALSE	Tlmzdq	0.0363	0.2713	outcome	TRUE	reported	textfile	0.00143191	2.1e-08	exposure	TRUE	reported	WHewoY	textfile	2	TRUE	NA	31.4
rs11210229	G	A	G	A	0.011702	-0.0226	0.383666	0.618813	FALSE	FALSE	FALSE	Tlmzdq	0.0362	0.5325	outcome	TRUE	reported	textfile	0.00142273	2e-16	exposure	TRUE	reported	WHewoY	textfile	2	TRUE	NA	67.7
rs112282219	A	G	A	G	-0.0231662	0.0252	0.958949	0.0413729	FALSE	FALSE	FALSE	Tlmzdq	0.1023	0.8052	outcome	TRUE	reported	textfile	0.00350418	3.8e-11	exposure	TRUE	reported	WHewoY	textfile	2	TRUE	NA	43.7
rs11255908	G	T	G	T	-0.0100713	0.0282	0.743485	0.254294	FALSE	FALSE	FALSE	Tlmzdq	0.0453	0.5334	outcome	TRUE	reported	textfile	0.00158809	2.3e-10	exposure	TRUE	reported	WHewoY	textfile	2	TRUE	NA	40.2
rs113382419	A	C	A	C	-0.0282339	0.0365	0.889325	0.112008	FALSE	FALSE	FALSE	Tlmzdq	0.0777	0.6389	outcome	TRUE	reported	textfile	0.00221376	3e-37	exposure	TRUE	reported	WHewoY	textfile	2	TRUE	NA	162.7
rs11768481	A	C	A	C	0.00901238	-0.0553	0.666168	0.332761	FALSE	FALSE	FALSE	Tlmzdq	0.0706	0.4329	outcome	TRUE	reported	textfile	0.00147464	9.9e-10	exposure	TRUE	reported	WHewoY	textfile	2	TRUE	NA	37.4
rs11783093	T	C	T	C	0.01571	-0.0121	0.838811	0.161637	FALSE	FALSE	FALSE	Tlmzdq	0.0516	0.8141	outcome	TRUE	reported	textfile	0.00189655	1.2e-16	exposure	TRUE	reported	WHewoY	textfile	2	TRUE	NA	68.6
rs11861214	T	G	T	G	0.00945079	0.0587	0.78364	0.215353	FALSE	FALSE	FALSE	Tlmzdq	0.0384	0.1266	outcome	TRUE	reported	textfile	0.00168455	2e-08	exposure	TRUE	reported	WHewoY	textfile	2	TRUE	NA	31.5
rs11948770	C	T	C	T	-0.0102364	-0.0376	0.768248	0.231383	FALSE	FALSE	FALSE	Tlmzdq	0.0403	0.3507	outcome	TRUE	reported	textfile	0.00164524	4.9e-10	exposure	TRUE	reported	WHewoY	textfile	2	TRUE	NA	38.7
rs12202536	G	A	G	A	-0.00823391	-0.0398	0.512754	0.488437	FALSE	FALSE	FALSE	Tlmzdq	0.0352	0.2586	outcome	TRUE	reported	textfile	0.00138601	2.8e-09	exposure	TRUE	reported	WHewoY	textfile	2	TRUE	NA	35.3
rs1221148	G	C	G	C	0.00916504	-0.0527	0.587062	0.585871	FALSE	TRUE	FALSE	Tlmzdq	0.0357	0.1395	outcome	TRUE	reported	textfile	0.00140711	7.3e-11	exposure	TRUE	reported	WHewoY	textfile	2	TRUE	NA	42.4
rs1246265	C	T	C	T	-0.00886526	0.0164	0.30456	0.694953	FALSE	FALSE	FALSE	Tlmzdq	0.0387	0.6711	outcome	TRUE	reported	textfile	0.00150907	4.2e-09	exposure	TRUE	reported	WHewoY	textfile	2	TRUE	NA	34.5
rs12481282	C	G	C	G	-0.00894356	0.0047	0.722343	0.721426	FALSE	TRUE	FALSE	Tlmzdq	0.0393	0.9058	outcome	TRUE	reported	textfile	0.00154935	7.8e-09	exposure	TRUE	reported	WHewoY	textfile	2	TRUE	NA	33.3
rs12623702	G	A	G	A	-0.00977238	-0.023	0.613375	0.388881	FALSE	FALSE	FALSE	Tlmzdq	0.0356	0.5183	outcome	TRUE	reported	textfile	0.00142787	7.7e-12	exposure	TRUE	reported	WHewoY	textfile	2	TRUE	NA	46.8
rs12708665	G	A	G	A	-0.0090871	-0.0201	0.284632	0.715646	FALSE	FALSE	FALSE	Tlmzdq	0.0392	0.6089	outcome	TRUE	reported	textfile	0.00153886	3.5e-09	exposure	TRUE	reported	WHewoY	textfile	2	TRUE	NA	34.9
rs12831617	T	C	T	C	-0.00918459	-0.0688	0.764305	0.233645	FALSE	FALSE	FALSE	Tlmzdq	0.0454	0.1291	outcome	TRUE	reported	textfile	0.00163314	1.9e-08	exposure	TRUE	reported	WHewoY	textfile	2	TRUE	NA	31.6
rs12967855	G	A	G	A	0.0081887	-0.0417	0.331225	0.670518	FALSE	FALSE	FALSE	Tlmzdq	0.0391	0.2865	outcome	TRUE	reported	textfile	0.00147934	3.1e-08	exposure	TRUE	reported	WHewoY	textfile	2	TRUE	NA	30.6
rs13009008	G	A	G	A	0.00863272	-0.1081	0.327713	0.674102	FALSE	FALSE	FALSE	Tlmzdq	0.0366	0.003181	outcome	TRUE	reported	textfile	0.00147329	4.6e-09	exposure	TRUE	reported	WHewoY	textfile	2	TRUE	NA	34.3
rs13153393	G	A	G	A	-0.0137451	-0.085	0.883937	0.116057	FALSE	FALSE	FALSE	Tlmzdq	0.0588	0.1481	outcome	TRUE	reported	textfile	0.00217329	2.5e-10	exposure	TRUE	reported	WHewoY	textfile	2	TRUE	NA	40
rs13296519	T	G	T	G	-0.00970128	-0.0134	0.606385	0.39447	FALSE	FALSE	FALSE	Tlmzdq	0.036	0.7105	outcome	TRUE	reported	textfile	0.00141888	8.1e-12	exposure	TRUE	reported	WHewoY	textfile	2	TRUE	NA	46.7
rs136233	G	A	G	A	-0.00995614	0.0401	0.809084	0.19178	FALSE	FALSE	FALSE	Tlmzdq	0.0461	0.3841	outcome	TRUE	reported	textfile	0.00176918	1.8e-08	exposure	TRUE	reported	WHewoY	textfile	2	TRUE	NA	31.7
rs147412694	A	G	A	G	-0.0115726	-0.0082	0.850009	0.150212	FALSE	FALSE	FALSE	Tlmzdq	0.051	0.873	outcome	TRUE	reported	textfile	0.00194865	2.9e-09	exposure	TRUE	reported	WHewoY	textfile	2	TRUE	NA	35.3
rs17309874	A	G	A	G	-0.0112899	-0.0249	0.740357	0.262761	FALSE	FALSE	FALSE	Tlmzdq	0.0395	0.5289	outcome	TRUE	reported	textfile	0.00158234	9.7e-13	exposure	TRUE	reported	WHewoY	textfile	2	TRUE	NA	50.9
rs17553262	C	A	C	A	-0.0127323	-0.0073	0.884605	0.116369	FALSE	FALSE	FALSE	Tlmzdq	0.0638	0.9085	outcome	TRUE	reported	textfile	0.00218148	5.3e-09	exposure	TRUE	reported	WHewoY	textfile	2	TRUE	NA	34.1
rs17576594	A	G	A	G	0.0109502	0.0104	0.7235	0.27733	FALSE	FALSE	FALSE	Tlmzdq	0.0389	0.7891	outcome	TRUE	reported	textfile	0.00155159	1.7e-12	exposure	TRUE	reported	WHewoY	textfile	2	TRUE	NA	49.8
rs1922018	T	C	T	C	0.0100328	0.0121	0.364422	0.634087	FALSE	FALSE	FALSE	Tlmzdq	0.037	0.7438	outcome	TRUE	reported	textfile	0.00143771	3e-12	exposure	TRUE	reported	WHewoY	textfile	2	TRUE	NA	48.7
rs1931263	T	G	T	G	-0.00760874	0.0214	0.510321	0.490005	FALSE	FALSE	FALSE	Tlmzdq	0.0353	0.5435	outcome	TRUE	reported	textfile	0.0013858	4e-08	exposure	TRUE	reported	WHewoY	textfile	2	TRUE	NA	30.1
rs1933270	G	T	G	T	0.00921831	0.017	0.363726	0.636784	FALSE	FALSE	FALSE	Tlmzdq	0.036	0.6372	outcome	TRUE	reported	textfile	0.00143808	1.5e-10	exposure	TRUE	reported	WHewoY	textfile	2	TRUE	NA	41.1
rs202645	G	A	G	A	-0.0101598	0.0273	0.202939	0.797598	FALSE	FALSE	FALSE	Tlmzdq	0.0419	0.5156	outcome	TRUE	reported	textfile	0.00172497	3.9e-09	exposure	TRUE	reported	WHewoY	textfile	2	TRUE	NA	34.7
rs2062882	A	G	A	G	-0.0081103	0.0172	0.586782	0.412522	FALSE	FALSE	FALSE	Tlmzdq	0.0355	0.6283	outcome	TRUE	reported	textfile	0.00141998	1.1e-08	exposure	TRUE	reported	WHewoY	textfile	2	TRUE	NA	32.6
rs2254710	A	C	A	C	0.00899636	-0.0075	0.236356	0.761742	FALSE	FALSE	FALSE	Tlmzdq	0.0383	0.8447	outcome	TRUE	reported	textfile	0.00163085	3.5e-08	exposure	TRUE	reported	WHewoY	textfile	2	TRUE	NA	30.4
rs245774	G	A	G	A	-0.00901601	0.0085	0.271691	0.728318	FALSE	FALSE	FALSE	Tlmzdq	0.0381	0.8228	outcome	TRUE	reported	textfile	0.00155972	7.4e-09	exposure	TRUE	reported	WHewoY	textfile	2	TRUE	NA	33.4
rs2675638	A	G	A	G	0.00849857	-0.0492	0.58057	0.419223	FALSE	FALSE	FALSE	Tlmzdq	0.0359	0.1711	outcome	TRUE	reported	textfile	0.00140017	1.3e-09	exposure	TRUE	reported	WHewoY	textfile	2	TRUE	NA	36.8
rs2838834	T	C	T	C	-0.00936489	-0.0494	0.699459	0.300471	FALSE	FALSE	FALSE	Tlmzdq	0.0399	0.2153	outcome	TRUE	reported	textfile	0.00151488	6.3e-10	exposure	TRUE	reported	WHewoY	textfile	2	TRUE	NA	38.2
rs28485305	T	C	T	C	0.00800666	0.0149	0.631482	0.367537	FALSE	FALSE	FALSE	Tlmzdq	0.0362	0.6815	outcome	TRUE	reported	textfile	0.00143887	2.6e-08	exposure	TRUE	reported	WHewoY	textfile	2	TRUE	NA	31
rs28635466	A	G	A	G	0.00844234	-0.0356	0.696005	0.302849	FALSE	FALSE	FALSE	Tlmzdq	0.0388	0.3598	outcome	TRUE	reported	textfile	0.00150481	2e-08	exposure	TRUE	reported	WHewoY	textfile	2	TRUE	NA	31.5
rs2867112	G	T	G	T	0.0147832	0.0067	0.834596	0.165002	FALSE	FALSE	FALSE	Tlmzdq	0.0476	0.8876	outcome	TRUE	reported	textfile	0.00188747	4.8e-15	exposure	TRUE	reported	WHewoY	textfile	2	TRUE	NA	61.3
rs2890772	T	G	T	G	-0.0136979	-0.0492	0.413181	0.590143	FALSE	FALSE	FALSE	Tlmzdq	0.0391	0.2084	outcome	TRUE	reported	textfile	0.00140672	2.1e-22	exposure	TRUE	reported	WHewoY	textfile	2	TRUE	NA	94.8
rs2894808	A	T	A	T	-0.0152983	-0.113	0.922121	0.922702	FALSE	TRUE	FALSE	Tlmzdq	0.0725	0.1189	outcome	TRUE	reported	textfile	0.0025912	3.5e-09	exposure	TRUE	reported	WHewoY	textfile	2	TRUE	NA	34.9
rs326341	A	G	A	G	0.00943522	-0.0108	0.524943	0.476001	FALSE	FALSE	FALSE	Tlmzdq	0.0353	0.7603	outcome	TRUE	reported	textfile	0.00139247	1.2e-11	exposure	TRUE	reported	WHewoY	textfile	2	TRUE	NA	45.9
rs329120	T	C	T	C	0.00965704	-0.0671	0.580672	0.418661	FALSE	FALSE	FALSE	Tlmzdq	0.0355	0.05914	outcome	TRUE	reported	textfile	0.00140509	6.3e-12	exposure	TRUE	reported	WHewoY	textfile	2	TRUE	NA	47.2
rs34866095	G	A	G	A	-0.00857198	0.0968	0.686187	0.313311	FALSE	FALSE	FALSE	Tlmzdq	0.0403	0.01624	outcome	TRUE	reported	textfile	0.00150558	1.2e-08	exposure	TRUE	reported	WHewoY	textfile	2	TRUE	NA	32.4
rs348809	G	A	G	A	-0.00828381	0.0093	0.347637	0.652866	FALSE	FALSE	FALSE	Tlmzdq	0.0375	0.8031	outcome	TRUE	reported	textfile	0.00145602	1.3e-08	exposure	TRUE	reported	WHewoY	textfile	2	TRUE	NA	32.4
rs35169606	G	T	G	T	0.00877627	-0.0257	0.612204	0.387035	FALSE	FALSE	FALSE	Tlmzdq	0.0366	0.4825	outcome	TRUE	reported	textfile	0.00144385	1.2e-09	exposure	TRUE	reported	WHewoY	textfile	2	TRUE	NA	36.9
rs35175834	A	G	A	G	-0.0164032	-0.032	0.78844	0.211461	FALSE	FALSE	FALSE	Tlmzdq	0.0424	0.4507	outcome	TRUE	reported	textfile	0.00169847	4.6e-22	exposure	TRUE	reported	WHewoY	textfile	2	TRUE	NA	93.3
rs35343344	A	C	A	C	0.00918144	0.0449	0.732713	0.26728	FALSE	FALSE	FALSE	Tlmzdq	0.0412	0.2763	outcome	TRUE	reported	textfile	0.00159594	8.8e-09	exposure	TRUE	reported	WHewoY	textfile	2	TRUE	NA	33.1
rs359243	C	T	C	T	-0.00871975	0.002	0.392886	0.60661	FALSE	FALSE	FALSE	Tlmzdq	0.0365	0.957	outcome	TRUE	reported	textfile	0.00142539	9.5e-10	exposure	TRUE	reported	WHewoY	textfile	2	TRUE	NA	37.4
rs3742365	C	T	C	T	-0.0107929	-0.0248	0.595136	0.406505	FALSE	FALSE	FALSE	Tlmzdq	0.0355	0.4841	outcome	TRUE	reported	textfile	0.0014159	2.5e-14	exposure	TRUE	reported	WHewoY	textfile	2	TRUE	NA	58.1
rs3811038	C	T	C	T	-0.00954466	0.0627	0.723852	0.276477	FALSE	FALSE	FALSE	Tlmzdq	0.0413	0.1294	outcome	TRUE	reported	textfile	0.00155745	8.9e-10	exposure	TRUE	reported	WHewoY	textfile	2	TRUE	NA	37.6
rs3896224	G	A	G	A	0.00962696	0.0203	0.585286	0.411881	FALSE	FALSE	FALSE	Tlmzdq	0.0353	0.5656	outcome	TRUE	reported	textfile	0.00141792	1.1e-11	exposure	TRUE	reported	WHewoY	textfile	2	TRUE	NA	46.1
rs421983	C	T	C	T	0.00870743	0.027	0.519028	0.480966	FALSE	FALSE	FALSE	Tlmzdq	0.0354	0.4467	outcome	TRUE	reported	textfile	0.00138561	3.3e-10	exposure	TRUE	reported	WHewoY	textfile	2	TRUE	NA	39.5
rs4391802	G	A	G	A	0.0103191	0.0133	0.707464	0.292265	FALSE	FALSE	FALSE	Tlmzdq	0.0403	0.7406	outcome	TRUE	reported	textfile	0.00152789	1.4e-11	exposure	TRUE	reported	WHewoY	textfile	2	TRUE	NA	45.6
rs4473348	T	A	T	A	-0.0104317	0.0974	0.249978	0.250563	FALSE	TRUE	FALSE	Tlmzdq	0.0412	0.01805	outcome	TRUE	reported	textfile	0.00159675	6.4e-11	exposure	TRUE	reported	WHewoY	textfile	2	TRUE	NA	42.7
rs4543592	C	T	C	T	-0.00866243	-0.0015	0.519912	0.479505	FALSE	FALSE	FALSE	Tlmzdq	0.0357	0.9661	outcome	TRUE	reported	textfile	0.0013891	4.5e-10	exposure	TRUE	reported	WHewoY	textfile	2	TRUE	NA	38.9
rs4568549	A	C	A	C	-0.00762068	-0.0209	0.503149	0.498108	FALSE	FALSE	FALSE	Tlmzdq	0.0357	0.5578	outcome	TRUE	reported	textfile	0.00138689	3.9e-08	exposure	TRUE	reported	WHewoY	textfile	2	TRUE	NA	30.2
rs4571506	T	C	T	C	0.00787701	0.0579	0.539523	0.456878	FALSE	FALSE	FALSE	Tlmzdq	0.0353	0.1013	outcome	TRUE	reported	textfile	0.00139172	1.5e-08	exposure	TRUE	reported	WHewoY	textfile	2	TRUE	NA	32
rs4671357	C	T	C	T	-0.00944175	-0.0313	0.518819	0.481414	FALSE	FALSE	FALSE	Tlmzdq	0.0358	0.3816	outcome	TRUE	reported	textfile	0.00138991	1.1e-11	exposure	TRUE	reported	WHewoY	textfile	2	TRUE	NA	46.1
rs4731925	T	C	T	C	-0.00829239	-0.094	0.315607	0.683533	FALSE	FALSE	FALSE	Tlmzdq	0.0383	0.01422	outcome	TRUE	reported	textfile	0.00149022	2.6e-08	exposure	TRUE	reported	WHewoY	textfile	2	TRUE	NA	31
rs4814873	T	C	T	C	0.00971214	-0.0259	0.76659	0.231858	FALSE	FALSE	FALSE	Tlmzdq	0.0412	0.5304	outcome	TRUE	reported	textfile	0.00163637	2.9e-09	exposure	TRUE	reported	WHewoY	textfile	2	TRUE	NA	35.2
rs4949465	C	T	C	T	-0.0116055	-0.0801	0.869552	0.129675	FALSE	FALSE	FALSE	Tlmzdq	0.0483	0.09741	outcome	TRUE	reported	textfile	0.00205788	1.7e-08	exposure	TRUE	reported	WHewoY	textfile	2	TRUE	NA	31.8
rs4957528	C	A	C	A	-0.0101225	0.0154	0.208497	0.791943	FALSE	FALSE	FALSE	Tlmzdq	0.048	0.7474	outcome	TRUE	reported	textfile	0.00172212	4.2e-09	exposure	TRUE	reported	WHewoY	textfile	2	TRUE	NA	34.6
rs530916	G	A	G	A	-0.00782281	-0.0023	0.439502	0.561205	FALSE	FALSE	FALSE	Tlmzdq	0.0357	0.9475	outcome	TRUE	reported	textfile	0.00139461	2e-08	exposure	TRUE	reported	WHewoY	textfile	2	TRUE	NA	31.5
rs549845	A	G	A	G	0.0112613	0.0462	0.301161	0.700343	FALSE	FALSE	FALSE	Tlmzdq	0.0393	0.2407	outcome	TRUE	reported	textfile	0.00150857	8.3e-14	exposure	TRUE	reported	WHewoY	textfile	2	TRUE	NA	55.7
rs57611503	A	G	A	G	0.00774344	-0.1103	0.484578	0.512594	FALSE	FALSE	FALSE	Tlmzdq	0.0357	0.002026	outcome	TRUE	reported	textfile	0.00141026	4e-08	exposure	TRUE	reported	WHewoY	textfile	2	TRUE	NA	30.1
rs6011779	T	C	T	C	0.0191152	0.0071	0.191239	0.810633	FALSE	FALSE	FALSE	Tlmzdq	0.0419	0.8662	outcome	TRUE	reported	textfile	0.00176364	2.3e-27	exposure	TRUE	reported	WHewoY	textfile	2	TRUE	NA	117.5
rs60952428	C	T	C	T	0.0134109	0.0006	0.909149	0.089697	FALSE	FALSE	FALSE	Tlmzdq	0.061	0.9921	outcome	TRUE	reported	textfile	0.00241933	3e-08	exposure	TRUE	reported	WHewoY	textfile	2	TRUE	NA	30.7
rs6119897	A	G	A	G	-0.0128038	0.0301	0.761716	0.238963	FALSE	FALSE	FALSE	Tlmzdq	0.0385	0.4332	outcome	TRUE	reported	textfile	0.00162704	3.6e-15	exposure	TRUE	reported	WHewoY	textfile	2	TRUE	NA	61.9
rs61796681	T	A	T	A	-0.0134163	0.0295	0.912365	0.911174	FALSE	TRUE	FALSE	Tlmzdq	0.0603	0.6247	outcome	TRUE	reported	textfile	0.00244752	4.2e-08	exposure	TRUE	reported	WHewoY	textfile	2	TRUE	NA	30
rs62098013	A	G	A	G	-0.00856663	0.0269	0.63991	0.361753	FALSE	FALSE	FALSE	Tlmzdq	0.0368	0.4644	outcome	TRUE	reported	textfile	0.00145676	4.1e-09	exposure	TRUE	reported	WHewoY	textfile	2	TRUE	NA	34.6
rs62135536	T	C	T	C	0.0243444	0.0266	0.968256	0.0325834	FALSE	FALSE	FALSE	Tlmzdq	0.0903	0.7681	outcome	TRUE	reported	textfile	0.00396165	8e-10	exposure	TRUE	reported	WHewoY	textfile	2	TRUE	NA	37.8
rs62155874	G	A	G	A	-0.0169073	-0.0311	0.87336	0.127284	FALSE	FALSE	FALSE	Tlmzdq	0.0561	0.5794	outcome	TRUE	reported	textfile	0.00208546	5.2e-16	exposure	TRUE	reported	WHewoY	textfile	2	TRUE	NA	65.7
rs62175972	C	T	C	T	0.0217461	-0.0475	0.965939	0.0337094	FALSE	FALSE	FALSE	Tlmzdq	0.1214	0.6957	outcome	TRUE	reported	textfile	0.00385678	1.7e-08	exposure	TRUE	reported	WHewoY	textfile	2	TRUE	NA	31.8
rs624833	G	T	G	T	0.00928567	-0.0186	0.694697	0.305104	FALSE	FALSE	FALSE	Tlmzdq	0.0373	0.6181	outcome	TRUE	reported	textfile	0.00150361	6.6e-10	exposure	TRUE	reported	WHewoY	textfile	2	TRUE	NA	38.1
rs6562474	G	C	G	C	0.00836914	0.0693	0.650606	0.651586	FALSE	TRUE	FALSE	Tlmzdq	0.0359	0.05319	outcome	TRUE	reported	textfile	0.0014611	1e-08	exposure	TRUE	reported	WHewoY	textfile	2	TRUE	NA	32.8
rs6598539	C	T	C	T	-0.00815056	-0.0173	0.488672	0.512331	FALSE	FALSE	FALSE	Tlmzdq	0.0353	0.6236	outcome	TRUE	reported	textfile	0.00138941	4.5e-09	exposure	TRUE	reported	WHewoY	textfile	2	TRUE	NA	34.4
rs6741228	C	T	C	T	0.00793282	0.0242	0.433309	0.566933	FALSE	FALSE	FALSE	Tlmzdq	0.0354	0.4944	outcome	TRUE	reported	textfile	0.00140363	1.6e-08	exposure	TRUE	reported	WHewoY	textfile	2	TRUE	NA	31.9
rs67596067	A	G	A	G	-0.00887666	0.019	0.648812	0.353145	FALSE	FALSE	FALSE	Tlmzdq	0.0384	0.6202	outcome	TRUE	reported	textfile	0.00145843	1.2e-09	exposure	TRUE	reported	WHewoY	textfile	2	TRUE	NA	37
rs6778080	C	T	C	T	0.0111141	0.036	0.267372	0.732041	FALSE	FALSE	FALSE	Tlmzdq	0.0424	0.3967	outcome	TRUE	reported	textfile	0.00156621	1.3e-12	exposure	TRUE	reported	WHewoY	textfile	2	TRUE	NA	50.4
rs6779302	T	G	T	G	-0.00875253	-0.0464	0.632921	0.367108	FALSE	FALSE	FALSE	Tlmzdq	0.0365	0.2041	outcome	TRUE	reported	textfile	0.0014392	1.2e-09	exposure	TRUE	reported	WHewoY	textfile	2	TRUE	NA	37
rs6935954	G	A	G	A	0.0095817	0.0488	0.421108	0.57519	FALSE	FALSE	FALSE	Tlmzdq	0.0367	0.1831	outcome	TRUE	reported	textfile	0.00140192	8.2e-12	exposure	TRUE	reported	WHewoY	textfile	2	TRUE	NA	46.7
rs6962772	G	A	G	A	0.011064	0.0485	0.845551	0.15388	FALSE	FALSE	FALSE	Tlmzdq	0.0437	0.2669	outcome	TRUE	reported	textfile	0.00191645	7.8e-09	exposure	TRUE	reported	WHewoY	textfile	2	TRUE	NA	33.3
rs7039819	A	G	A	G	0.00873433	-0.0021	0.427307	0.57114	FALSE	FALSE	FALSE	Tlmzdq	0.0355	0.9527	outcome	TRUE	reported	textfile	0.00140501	5.1e-10	exposure	TRUE	reported	WHewoY	textfile	2	TRUE	NA	38.6
rs7077678	T	C	T	C	0.00855025	-0.0784	0.623429	0.377413	FALSE	FALSE	FALSE	Tlmzdq	0.0361	0.02997	outcome	TRUE	reported	textfile	0.00143575	2.6e-09	exposure	TRUE	reported	WHewoY	textfile	2	TRUE	NA	35.5
rs71367545	A	G	A	G	-0.0103197	0.0269	0.790533	0.210773	FALSE	FALSE	FALSE	Tlmzdq	0.043	0.5316	outcome	TRUE	reported	textfile	0.0017038	1.4e-09	exposure	TRUE	reported	WHewoY	textfile	2	TRUE	NA	36.7
rs7155595	C	A	C	A	-0.00885162	-0.036	0.674282	0.325324	FALSE	FALSE	FALSE	Tlmzdq	0.0381	0.345	outcome	TRUE	reported	textfile	0.00148508	2.5e-09	exposure	TRUE	reported	WHewoY	textfile	2	TRUE	NA	35.5
rs71627581	A	G	A	G	0.0132566	-0.0045	0.888811	0.112405	FALSE	FALSE	FALSE	Tlmzdq	0.0492	0.9272	outcome	TRUE	reported	textfile	0.00219871	1.6e-09	exposure	TRUE	reported	WHewoY	textfile	2	TRUE	NA	36.4
rs72674867	T	A	T	A	0.00898766	-0.0711	0.764568	0.765391	FALSE	TRUE	FALSE	Tlmzdq	0.0376	0.05861	outcome	TRUE	reported	textfile	0.00163396	3.8e-08	exposure	TRUE	reported	WHewoY	textfile	2	TRUE	NA	30.3
rs72678864	A	G	A	G	0.0123829	0.0421	0.828591	0.174086	FALSE	FALSE	FALSE	Tlmzdq	0.0496	0.3962	outcome	TRUE	reported	textfile	0.0018387	1.6e-11	exposure	TRUE	reported	WHewoY	textfile	2	TRUE	NA	45.4
rs7297175	C	T	C	T	-0.00811649	-0.015	0.431355	0.432836	FALSE	FALSE	FALSE	Tlmzdq	0.0354	0.6728	outcome	TRUE	reported	textfile	0.0013992	6.6e-09	exposure	TRUE	reported	WHewoY	textfile	2	TRUE	NA	33.6
rs732083	A	G	A	G	0.00834823	0.0396	0.333362	0.668518	FALSE	FALSE	FALSE	Tlmzdq	0.0376	0.2927	outcome	TRUE	reported	textfile	0.00147311	1.5e-08	exposure	TRUE	reported	WHewoY	textfile	2	TRUE	NA	32.1
rs7333559	A	G	A	G	0.01074	0.0063	0.211711	0.790351	FALSE	FALSE	FALSE	Tlmzdq	0.0464	0.8927	outcome	TRUE	reported	textfile	0.00170716	3.2e-10	exposure	TRUE	reported	WHewoY	textfile	2	TRUE	NA	39.6
rs74086911	A	G	A	G	0.0148021	-0.1011	0.925459	0.0747384	FALSE	FALSE	FALSE	Tlmzdq	0.0734	0.1685	outcome	TRUE	reported	textfile	0.00264197	2.1e-08	exposure	TRUE	reported	WHewoY	textfile	2	TRUE	NA	31.4
rs7519626	T	C	T	C	0.00842015	-0.0254	0.323676	0.677263	FALSE	FALSE	FALSE	Tlmzdq	0.0364	0.4852	outcome	TRUE	reported	textfile	0.00147893	1.2e-08	exposure	TRUE	reported	WHewoY	textfile	2	TRUE	NA	32.4
rs7528604	A	G	A	G	0.00965269	-0.0037	0.565613	0.433477	FALSE	FALSE	FALSE	Tlmzdq	0.0361	0.9188	outcome	TRUE	reported	textfile	0.00140141	5.7e-12	exposure	TRUE	reported	WHewoY	textfile	2	TRUE	NA	47.4
rs7553348	A	G	A	G	0.00963399	0.0141	0.437656	0.562894	FALSE	FALSE	FALSE	Tlmzdq	0.0351	0.6873	outcome	TRUE	reported	textfile	0.00139643	5.2e-12	exposure	TRUE	reported	WHewoY	textfile	2	TRUE	NA	47.6
rs7569203	C	A	C	A	-0.0107595	0.076	0.688725	0.309789	FALSE	FALSE	FALSE	Tlmzdq	0.0365	0.03741	outcome	TRUE	reported	textfile	0.0015002	7.4e-13	exposure	TRUE	reported	WHewoY	textfile	2	TRUE	NA	51.4
rs75742406	A	G	A	G	0.00961948	-0.0071	0.738854	0.263597	FALSE	FALSE	FALSE	Tlmzdq	0.0395	0.858	outcome	TRUE	reported	textfile	0.00158486	1.3e-09	exposure	TRUE	reported	WHewoY	textfile	2	TRUE	NA	36.8
rs76608582	A	C	A	C	0.0216317	-0.0046	0.953011	0.0476925	FALSE	FALSE	FALSE	Tlmzdq	0.0789	0.9537	outcome	TRUE	reported	textfile	0.00344003	3.2e-10	exposure	TRUE	reported	WHewoY	textfile	2	TRUE	NA	39.5
rs7766610	A	C	A	C	0.0125839	-0.0341	0.182634	0.818181	FALSE	FALSE	FALSE	Tlmzdq	0.0403	0.3968	outcome	TRUE	reported	textfile	0.00179283	2.2e-12	exposure	TRUE	reported	WHewoY	textfile	2	TRUE	NA	49.3
rs7807019	G	A	G	A	-0.0104211	-0.0442	0.540327	0.460202	FALSE	FALSE	FALSE	Tlmzdq	0.0356	0.2134	outcome	TRUE	reported	textfile	0.00139062	6.7e-14	exposure	TRUE	reported	WHewoY	textfile	2	TRUE	NA	56.2
rs8042134	G	T	G	T	-0.00994136	0.0158	0.541083	0.459118	FALSE	FALSE	FALSE	Tlmzdq	0.0353	0.6544	outcome	TRUE	reported	textfile	0.0014011	1.3e-12	exposure	TRUE	reported	WHewoY	textfile	2	TRUE	NA	50.3
rs8042849	T	C	T	C	0.0192164	-0.0467	0.34229	0.658994	FALSE	FALSE	FALSE	Tlmzdq	0.0368	0.2048	outcome	TRUE	reported	textfile	0.00146183	1.8e-39	exposure	TRUE	reported	WHewoY	textfile	2	TRUE	NA	172.8
rs812887	G	A	G	A	0.00824801	0.0357	0.414385	0.584351	FALSE	FALSE	FALSE	Tlmzdq	0.0356	0.3158	outcome	TRUE	reported	textfile	0.00141024	5e-09	exposure	TRUE	reported	WHewoY	textfile	2	TRUE	NA	34.2
rs860326	T	C	T	C	0.00833808	0.0563	0.427696	0.571819	FALSE	FALSE	FALSE	Tlmzdq	0.0355	0.1127	outcome	TRUE	reported	textfile	0.0014023	2.7e-09	exposure	TRUE	reported	WHewoY	textfile	2	TRUE	NA	35.4
rs8614	A	C	A	C	-0.0114612	0.0241	0.817489	0.182007	FALSE	FALSE	FALSE	Tlmzdq	0.0478	0.6145	outcome	TRUE	reported	textfile	0.00179679	1.8e-10	exposure	TRUE	reported	WHewoY	textfile	2	TRUE	NA	40.7
rs889398	T	C	T	C	0.0092407	-0.0291	0.588005	0.412002	FALSE	FALSE	FALSE	Tlmzdq	0.0357	0.4153	outcome	TRUE	reported	textfile	0.00141367	6.3e-11	exposure	TRUE	reported	WHewoY	textfile	2	TRUE	NA	42.7
rs9435340	A	T	A	T	0.00834773	0.0302	0.344234	0.345534	FALSE	TRUE	FALSE	Tlmzdq	0.038	0.4265	outcome	TRUE	reported	textfile	0.00146424	1.2e-08	exposure	TRUE	reported	WHewoY	textfile	2	TRUE	NA	32.5
rs9842947	T	C	T	C	-0.00877189	-0.0794	0.326165	0.67186	FALSE	FALSE	FALSE	Tlmzdq	0.0379	0.03618	outcome	TRUE	reported	textfile	0.00148073	3.1e-09	exposure	TRUE	reported	WHewoY	textfile	2	TRUE	NA	35.1
rs986391	A	G	A	G	0.0111388	-0.0284	0.366555	0.632879	FALSE	FALSE	FALSE	Tlmzdq	0.0368	0.44	outcome	TRUE	reported	textfile	0.0014379	9.4e-15	exposure	TRUE	reported	WHewoY	textfile	2	TRUE	NA	60
rs9919670	A	G	A	G	-0.0152438	-0.018	0.612185	0.386457	FALSE	FALSE	FALSE	Tlmzdq	0.0363	0.6206	outcome	TRUE	reported	textfile	0.00142114	7.6e-27	exposure	TRUE	reported	WHewoY	textfile	2	TRUE	NA	115.1

### Sheet: S3_Cigerattes Per Day
SNP	effect_allele.exposure	other_allele.exposure	effect_allele.outcome	other_allele.outcome	beta.exposure	beta.outcome	eaf.exposure	eaf.outcome	remove	palindromic	ambiguous	id.outcome	se.outcome	pval.outcome	outcome	mr_keep.outcome	pval_origin.outcome	data_source.outcome	pval.exposure	se.exposure	exposure	mr_keep.exposure	pval_origin.exposure	id.exposure	data_source.exposure	action	mr_keep	samplesize.outcome	F
rs215600	A	G	A	G	-0.0492503	-0.0177	0.64	0.642557	FALSE	FALSE	FALSE	E0lAMo	0.0385	0.6461	outcome	TRUE	reported	textfile	1.1e-17	0.0057525	exposure	TRUE	reported	DCkPcM	textfile	2	TRUE	NA	73.3
rs2424888	A	G	A	G	0.0334848	0.0095	0.405	0.367754	FALSE	FALSE	FALSE	E0lAMo	0.0357	0.79	outcome	TRUE	reported	textfile	2.76e-09	0.00563586	exposure	TRUE	reported	DCkPcM	textfile	2	TRUE	NA	35.3
rs4785587	A	G	A	G	-0.0336223	-0.0344	0.511	0.538464	FALSE	FALSE	FALSE	E0lAMo	0.0364	0.344	outcome	TRUE	reported	textfile	1.27e-09	0.00553496	exposure	TRUE	reported	DCkPcM	textfile	2	TRUE	NA	36.9
rs56113850	C	T	C	T	0.107205	0.0479	0.568	0.577019	FALSE	FALSE	FALSE	E0lAMo	0.0353	0.1748	outcome	TRUE	reported	textfile	1.1e-81	0.00560367	exposure	TRUE	reported	DCkPcM	textfile	2	TRUE	NA	366
rs58379124	C	T	C	T	0.0669394	0.0156	0.748	0.770708	FALSE	FALSE	FALSE	E0lAMo	0.0412	0.7043	outcome	TRUE	reported	textfile	9e-25	0.00650172	exposure	TRUE	reported	DCkPcM	textfile	2	TRUE	NA	106
rs632811	G	A	G	A	-0.0367137	-0.0446	0.351	0.331909	FALSE	FALSE	FALSE	E0lAMo	0.0358	0.2127	outcome	TRUE	reported	textfile	1.03e-08	0.00641049	exposure	TRUE	reported	DCkPcM	textfile	2	TRUE	NA	32.8
rs73229090	A	C	A	C	0.0554895	0.0336	0.113	0.11776	FALSE	FALSE	FALSE	E0lAMo	0.0584	0.5657	outcome	TRUE	reported	textfile	2.44e-10	0.00876271	exposure	TRUE	reported	DCkPcM	textfile	2	TRUE	NA	40.1
rs790564	C	A	C	A	-0.0408927	-0.0073	0.719	0.722045	FALSE	FALSE	FALSE	E0lAMo	0.0407	0.8571	outcome	TRUE	reported	textfile	3.97e-11	0.00619302	exposure	TRUE	reported	DCkPcM	textfile	2	TRUE	NA	43.6
rs7928017	A	C	A	C	-0.0329314	-0.0025	0.413	0.442976	FALSE	FALSE	FALSE	E0lAMo	0.0379	0.9465	outcome	TRUE	reported	textfile	3.14e-09	0.00555848	exposure	TRUE	reported	DCkPcM	textfile	2	TRUE	NA	35.1
rs806798	C	T	C	T	-0.0308507	-0.0412	0.543	0.468343	FALSE	FALSE	FALSE	E0lAMo	0.036	0.2528	outcome	TRUE	reported	textfile	2.48e-08	0.00553204	exposure	TRUE	reported	DCkPcM	textfile	2	TRUE	NA	31.1
rs895330	G	C	G	C	-0.0390041	-0.0326	0.206	0.192451	FALSE	TRUE	FALSE	E0lAMo	0.0467	0.4851	outcome	TRUE	reported	textfile	2.68e-08	0.00701668	exposure	TRUE	reported	DCkPcM	textfile	2	TRUE	NA	30.9

### Sheet: S4_Age of Smoking Initation
SNP	effect_allele.exposure	other_allele.exposure	effect_allele.outcome	other_allele.outcome	beta.exposure	beta.outcome	eaf.exposure	eaf.outcome	remove	palindromic	ambiguous	id.outcome	se.outcome	pval.outcome	outcome	mr_keep.outcome	pval_origin.outcome	data_source.outcome	pval.exposure	se.exposure	exposure	mr_keep.exposure	pval_origin.exposure	id.exposure	data_source.exposure	action	mr_keep	samplesize.outcome	F
rs11780471	A	G	A	G	0.0378504	0.1479	0.0644	0.0642139	FALSE	FALSE	FALSE	tYC4bs	0.0712	0.03792	outcome	TRUE	reported	textfile	7e-11	0.00580598	exposure	TRUE	reported	poh7vM	textfile	2	TRUE	NA	42.5
rs11915747	G	C	G	C	0.0209896	0.0345	0.354	0.353923	FALSE	TRUE	FALSE	tYC4bs	0.0362	0.3402	outcome	TRUE	reported	textfile	3.83e-13	0.00289134	exposure	TRUE	reported	poh7vM	textfile	2	TRUE	NA	52.7
rs140485736	A	G	A	G	0.0654532	0.0154	0.0131	0.0140603	FALSE	FALSE	FALSE	tYC4bs	0.1486	0.9177	outcome	TRUE	reported	textfile	1.41e-08	0.0115346	exposure	TRUE	reported	poh7vM	textfile	2	TRUE	NA	32.2
rs319748	A	G	A	G	-0.0170339	0.0269	0.711	0.733352	FALSE	FALSE	FALSE	tYC4bs	0.0397	0.498	outcome	TRUE	reported	textfile	3.08e-08	0.0030743	exposure	TRUE	reported	poh7vM	textfile	2	TRUE	NA	30.7
rs3768886	C	G	C	G	0.0171402	0.1131	0.328	0.316028	FALSE	TRUE	FALSE	tYC4bs	0.0713	0.113	outcome	TRUE	reported	textfile	7.37e-09	0.00296581	exposure	TRUE	reported	poh7vM	textfile	2	TRUE	NA	33.4
rs624833	G	T	G	T	0.0172945	-0.0186	0.309	0.305104	FALSE	FALSE	FALSE	tYC4bs	0.0373	0.6181	outcome	TRUE	reported	textfile	8.61e-09	0.00300603	exposure	TRUE	reported	poh7vM	textfile	2	TRUE	NA	33.1
rs7599208	T	C	T	C	-0.0196171	-0.027	0.558	0.558122	FALSE	FALSE	FALSE	tYC4bs	0.0362	0.4553	outcome	TRUE	reported	textfile	1.71e-12	0.00277984	exposure	TRUE	reported	poh7vM	textfile	2	TRUE	NA	49.8

### Sheet: S5_Smoking Cessation
SNP	effect_allele.exposure	other_allele.exposure	effect_allele.outcome	other_allele.outcome	beta.exposure	beta.outcome	eaf.exposure	eaf.outcome	remove	palindromic	ambiguous	id.outcome	se.outcome	pval.outcome	outcome	mr_keep.outcome	pval_origin.outcome	data_source.outcome	pval.exposure	se.exposure	exposure	mr_keep.exposure	pval_origin.exposure	id.exposure	data_source.exposure	action	mr_keep	samplesize.outcome	F
rs12911035	C	T	C	T	0.0285021	0.0124	0.533	0.456048	FALSE	FALSE	FALSE	q1v4zm	0.0666	0.8522	outcome	TRUE	reported	textfile	3.75e-08	0.00517792	exposure	TRUE	reported	1YD2Yq	textfile	2	TRUE	NA	30.3
rs518425	G	A	G	A	-0.0371474	0.0309	0.307	0.713642	FALSE	FALSE	FALSE	q1v4zm	0.038	0.4153	outcome	TRUE	reported	textfile	7.57e-11	0.00570487	exposure	TRUE	reported	1YD2Yq	textfile	2	TRUE	NA	42.4
rs56113850	C	T	C	T	-0.0552786	-0.0479	0.568	0.422981	FALSE	FALSE	FALSE	q1v4zm	0.0353	0.1748	outcome	TRUE	reported	textfile	2.52e-26	0.00520017	exposure	TRUE	reported	1YD2Yq	textfile	2	TRUE	NA	113
rs6011779	T	C	T	C	-0.0546999	-0.0071	0.786	0.189367	FALSE	FALSE	FALSE	q1v4zm	0.0419	0.8662	outcome	TRUE	reported	textfile	2.04e-16	0.00665293	exposure	TRUE	reported	1YD2Yq	textfile	2	TRUE	NA	67.6
rs60749569	T	A	T	A	-0.052674	-0.241	0.0757	0.0887711	FALSE	TRUE	FALSE	q1v4zm	0.1219	0.04805	outcome	TRUE	reported	textfile	1.95e-08	0.00938515	exposure	TRUE	reported	1YD2Yq	textfile	2	TRUE	NA	31.5
rs7127006	A	G	A	G	0.0324082	-0.0923	0.278	0.721424	FALSE	FALSE	FALSE	q1v4zm	0.0424	0.0293	outcome	TRUE	reported	textfile	2.24e-08	0.00579272	exposure	TRUE	reported	1YD2Yq	textfile	2	TRUE	NA	31.3
rs9607805	T	C	T	C	0.034368	-0.0753	0.694	0.272689	FALSE	FALSE	FALSE	q1v4zm	0.0379	0.04706	outcome	TRUE	reported	textfile	2.97e-09	0.00579272	exposure	TRUE	reported	1YD2Yq	textfile	2	TRUE	NA	35.2
